# Bacille Calmette-Guérin vaccine reprograms human neonatal lipid metabolism *in vitro* and *in vivo*

**DOI:** 10.1101/2021.12.03.21267251

**Authors:** Joann Diray-Arce, Asimenia Angelidou, Kristoffer Jarlov Jensen, Maria Giulia Conti, Rachel S. Kelly, Matthew A. Pettengill, Mark Liu, Simon D. van Haren, Scott McCulloch, Greg Michelloti, the EPIC Consortium, Tobias Kollmann, Beate Kampmann, Hanno Steen, Al Ozonoff, Jessica Lasky- Su, Christine Stabell Benn, Ofer Levy

## Abstract

Vaccines have generally been developed with limited insight into their molecular impact. While systems vaccinology, including metabolomics, enables new characterization of vaccine mechanisms of action, these tools have yet to be applied to infants at high risk of infection and receive the most vaccines. Bacille Calmette-Guérin (BCG) protects infants against disseminated tuberculosis (TB) and TB-unrelated infections via incompletely understood mechanisms. We employed mass spectrometry-based metabolomics of blood plasma to profile BCG-induced infant responses in Guinea Bissau *in vivo* and the U.S. *in vitro*. BCG selectively altered plasma lipid pathways, including lysophospholipids. BCG-induced lysophosphatidylcholines (LPCs) correlated with both TLR agonist- and purified protein derivative (PPD, mycobacterial antigen)-induced blood cytokine production *in vitro*, raising the possibility that LPCs contribute to BCG immunogenicity. Analysis of an independent newborn cohort from The Gambia demonstrated shared vaccine-induced metabolites such as phospholipids and sphingolipids. BCG-induced changes to the plasma lipidome and LPCs may contribute to its immunogenicity and inform the discovery and development of early life vaccines.

**Highlights:**

- Neonatal BCG immunization generates distinct metabolic shifts *in vivo* and *in vitro* across multiple independent cohorts.
- BCG induces prominent changes in concentrations of plasma lysophospholipids (LPLs)
- BCG induced changes in plasma lysophosphatidylcholines (LPCs) correlate with BCG effects on TLR agonist- and mycobacterial antigen-induced cytokine responses.
- Characterization of vaccine-induced changes in metabolism may define predictive signatures of vaccine responses and inform early life vaccine development.

Graphical abstract:
BCG vaccination perturbs metabolic pathways *in vivo* and *in vitro*. Vaccines have traditionally been developed empirically, with limited insight into their impact on molecular pathways. Metabolomics provides a new approach to characterizing vaccine mechanisms but has not yet been applied to human newborns, who are at the highest risk of infection and receive the most vaccines. Bacille Calmette-Guérin (BCG) prevents disseminated mycobacterial disease in children and can induce broad protection to reduce mortality due to non-TB infections. Underlying mechanisms are incompletely characterized. Employing mass spectrometry-based metabolomics, we demonstrate that early BCG administration alters the human neonatal plasma metabolome, especially lipid metabolic pathways such as lysophosphatidylcholines (LPCs), both *in vivo* and *in vitro*. Plasma LPCs correlated with both innate TLR-mediated and PPD antigen-induced cytokine responses suggesting that BCG-induced lipids might contribute to the immunogenicity of this vaccine. Vaccine-induced metabolic changes may provide fresh insights into vaccine immunogenicity and inform the discovery and development of early life vaccines.
