## Supplementary material for "Bacille Calmette-Guérin vaccine reprograms human neonatal lipid metabolism *in vitro* and *in vivo*": TableS1

### Sheet: TableS1 Clinical Metadata
Table S1: Characteristics of newborn groups for Guinea-Bissau in vivo metabolomics profiling
Guinea-Bissau cohort	Delayed BCG (control)	Early BCG	P-value
Total n	60	60
Weight at enrollment, kg	2.16 (2.13-2.26)	2.16 (2.09-2.23)	0.461
Weight at 4 weeks, kg	3.028 (2.89-3.16)	3.09 (2.96-3.23)	0.495
Height at 4 weeks, cm	50.08 (49.47-50.70)	50.08 (49.47-50.70)	0.763
Age at BCG vaccination, days	62.42 (54.33-70.51)	1.97 (1.56-2.37)	<0.0001***
Mean BCG scar at 4 weeks in mm, circumference	0	3.53 (2.99-4.08)	<0.0001***
% patients with BCG scar at 4 weeks	0	0.904	<0.0001***
% patients with PPD TST >=2mm# skin test at 2 months	0.044	0.326	<0.0003***
Metadata analyses included only subjects run for metabolomics and other methods. Missing values are excluded. Delayed group received a catchup vaccination at 6 weeks of life (2 weeks after blood draw). Normally distributed numerical values are tested with either unpaired t-test with Welch’s correction or ANOVA, presented as means with 95% confidence intervals. *Significantly different (P<0.05)
Abbreviations: BCG, Bacillus Calmette–Guérin; PPD, purified protein derivative TB test; TST, Mantoux tuberculin skin test
