## Supplementary material for "Bacille Calmette-Guérin vaccine reprograms human neonatal lipid metabolism *in vitro* and *in vivo*": TableS2

### Sheet: TableS2 Significant met GB
Table S2: Significantly altered plasma metabolites in the early vs delayed BCG group.
metabolite	PATHWAY.SORTORDER	BIOCHEMICAL	SUPER.PATHWAY	SUB.PATHWAY	COMP.ID	PLATFORM	CHEMICAL.ID	RI	MASS	PUBCHEM	CAS	KEGG	HMDB	FC	log2FC	Nominal pvalue	Neglog10pvalue
X35133	3947	N2-methylguanosine	Nucleotide	Purine Metabolism, Guanine containing	35133	LC/MS Neg	100001467	1988	296.1	3035422	2140-77-4		HMDB05862	0.864594	-0.209905	0.00756162	2.12138
X37114	3910	N6-methyladenosine	Nucleotide	Purine Metabolism, Adenine containing	37114	LC/MS Neg	213	2593	148.063	102175	1867-73-8		HMDB04044	0.88365	-0.178452	0.0046891	2.32891
X40192	866	phenylalanylleucine	Peptide	Dipeptide	40192	LC/MS Neg	100003200	4179	277.156	4078229	3303-55-7			0.911553	-0.133601	0.0279083	1.55427
X32553	180	phenol sulfate	Amino Acid	Tyrosine Metabolism	32553	LC/MS Neg	100001510	2156	172.991	74426	937-34-8	C02180	HMDB60015	0.942206	-0.085885	0.0286929	1.54223
X46172	3066	5alpha-pregnan-diol disulfate	Lipid	Progestin Steroids	46172	LC/MS Neg	100002015	4310	239.085	5127902				0.943229	-0.0843207	0.0391719	1.40703
X35436	1682	hexanoylglycine (C6)	Lipid	Fatty Acid Metabolism (Acyl Glycine)	35436	LC/MS Neg	100001527	2900	172.098	99463	24003-67-6		HMDB00701	0.960525	-0.0581049	0.0416912	1.37996
X37070	4033	methylphosphate	Nucleotide	Purine and Pyrimidine Metabolism	37070	GC/MS	100001805	1221	241	13130	7023-27-0		HMDB61711	0.972842	-0.0397222	0.00121438	2.91564
X35136	3979	5-methyluridine (ribothymidine)	Nucleotide	Pyrimidine Metabolism, Uracil containing	35136	LC/MS Neg	100001446	1778.1	257.078	445408	1463-10-1		HMDB00884	0.977049	-0.0334967	0.0023555	2.62792
X15488	1368	acetylphosphate	Energy	Oxidative Phosphorylation	15488	GC/MS	1211	1263	211	186	94249-01-1	C00227	HMDB01494	0.978162	-0.0318546	0.0253478	1.59606
X42582	1149	pyruvate	Carbohydrate	Glycolysis, Gluconeogenesis, and Pyruvate Metabolism	42582	LC/MS Neg	823	732.4	87.0088	1060	127-17-3	C00022	HMDB00243	0.978603	-0.0312044	0.0347683	1.45882
X606	3974	uridine	Nucleotide	Pyrimidine Metabolism, Uracil containing	606	LC/MS Neg	535	1457.6	243.062	6029	58-96-8	C00299	HMDB00296	0.981245	-0.0273143	0.00600086	2.22179
X44526	376	3-methyl-2-oxobutyrate	Amino Acid	Leucine, Isoleucine and Valine Metabolism	44526	LC/MS Neg	100000936	1465	115.04	49	3715-29-5	C00141	HMDB00019	0.981323	-0.0272004	0.0201875	1.69492
X15676	352	3-methyl-2-oxovalerate	Amino Acid	Leucine, Isoleucine and Valine Metabolism	15676	LC/MS Neg	100000036	2064.2	129.056	47	1460-34-0;51829-07-3	C00671	HMDB03736	0.98166	-0.0267053	0.00370539	2.43117
X46115	3038	21-hydroxypregnenolone disulfate	Lipid	Pregnenolone Steroids	46115	LC/MS Neg	100001999	3935	245.067	134595	1164-98-3			0.983298	-0.0242988	0.0426232	1.37035
X32394	1129	pyroglutamylvaline	Peptide	Modified Peptides	32394	LC/MS Neg	100001132	1755	227.104	152416	21282-10-0			0.986686	-0.0193373	0.030408	1.51701
X22116	305	4-methyl-2-oxopentanoate	Amino Acid	Leucine, Isoleucine and Valine Metabolism	22116	LC/MS Neg	100000551	2170	129.056	70	816-66-0	C00233	HMDB00695	0.987004	-0.0188725	0.00607708	2.2163
X1493	436	ornithine	Amino Acid	Urea cycle; Arginine and Proline Metabolism	1493	LC/MS Polar	444	4838	131.083	6262	3184-13-2	C00077	HMDB03374	0.987775	-0.0177453	0.0148642	1.82786
X18374	393	methionine sulfoxide	Amino Acid	Methionine, Cysteine, SAM and Taurine Metabolism	18374	LC/MS Polar	100000039	2698	164.039	158980	3226-65-1	C02989	HMDB02005	0.989343	-0.015457	0.0380345	1.41982
X4966	1178	xylitol	Carbohydrate	Pentose Metabolism	4966	GC/MS	543	1677.6	307.2	6912	87-99-0	C00379	HMDB02917	0.991244	-0.0126873	0.0237622	1.62411
X33419	2668	2-palmitoylglycerol (16:0)	Lipid	Monoacylglycerol	33419	LC/MS Neg	100001048	6400	255.233	123409	23470-00-0		HMDB11533	0.991963	-0.0116418	0.028775	1.54098
X11438	1370	phosphate	Energy	Oxidative Phosphorylation	11438	GC/MS	461	1307.7	298.9	1061	7664-38-2	C00009	HMDB01429	0.99397	-0.00872588	0.0229938	1.63839
X21127	2652	1-palmitoylglycerol (16:0)	Lipid	Monoacylglycerol	21127	LC/MS Neg	100000827	6550	255.233	14900	542-44-9		HMDB31074	0.994009	-0.00866886	0.0149997	1.82392
X1591	371	N-acetylvaline	Amino Acid	Leucine, Isoleucine and Valine Metabolism	1591	LC/MS Neg	1084	1704	158.082	66789	96-81-1		HMDB11757	0.995384	-0.0066749	0.0355359	1.44933
X2829	390	N-formylmethionine	Amino Acid	Methionine, Cysteine, SAM and Taurine Metabolism	2829	LC/MS Neg	194	1543.8	176.039	439750	4289-98-9	C03145	HMDB01015	1.00315	0.00453021	0.0356564	1.44786
X37506	2891	palmitoyl sphingomyelin (d18:1/16:0)	Lipid	Sphingomyelins	37506	LC/MS Polar	100002107	870	747.566	9939941	6254-89-3			1.00327	0.00470948	0.0320669	1.49394
X34419	2430	1-linoleoyl-GPC (18:2)	Lipid	Lysophospholipid	34419	LC/MS Pos	100001395	5575.9	520.34	11988421		C04100	HMDB10386	1.00792	0.011384	0.0297899	1.52593
X33822	2458	1-docosahexaenoyl-GPC* (22:6)*	Lipid	Lysophospholipid	33822	LC/MS Pos	100001566	5537.7	568.34				HMDB10404	1.01018	0.014614	0.0219564	1.65844
X33955	2416	1-palmitoyl-GPC (16:0)	Lipid	Lysophospholipid	33955	LC/MS Pos	100001263	5670	496.34	86554	17364-16-8		HMDB10382	1.01031	0.014791	0.00406961	2.39045
X47153	2917	sphingomyelin (d18:1/24:1, d18:2/24:0)*	Lipid	Sphingomyelins	47153	LC/MS Polar	100005986	850	857.675		94359-13-4		HMDB12107	1.01057	0.0151665	0.0195067	1.70982
X40469	4072	N1-Methyl-2-pyridone-5-carboxamide	Cofactors and Vitamins	Nicotinate and Nicotinamide Metabolism	40469	LC/MS Neg	100001468	1668	151.051	69698	701-44-0	C05842	HMDB04193	1.01068	0.0153316	0.020104	1.69672
X37418	2415	1-pentadecanoyl-GPC (15:0)*	Lipid	Lysophospholipid	37418	LC/MS Pos	100002173	5568	482.324				HMDB10381	1.01076	0.0154393	0.0228576	1.64097
X33228	2448	1-arachidonoyl-GPC* (20:4)*	Lipid	Lysophospholipid	33228	LC/MS Pos	100001551	5552	544.34			C05208	HMDB10395	1.01113	0.015964	0.00984957	2.00658
X35257	2431	2-linoleoyl-GPC* (18:2)*	Lipid	Lysophospholipid	35257	LC/MS Pos	100001557	5541.2	520.34					1.01143	0.0163916	0.0424508	1.37211
X37231	2455	1-docosapentaenoyl-GPC* (22:5n3)*	Lipid	Lysophospholipid	37231	LC/MS Pos	100002063	5586	570.355					1.0133	0.0190593	0.0361133	1.44233
X48258	2427	1-oleoyl-GPC (18:1)	Lipid	Lysophospholipid	48258	LC/MS Pos	100001272	5700	522.355	16081932	19420-56-5		HMDB02815	1.01347	0.0192999	0.000925313	3.03371
X35256	2446	2-arachidonoyl-GPC* (20:4)*	Lipid	Lysophospholipid	35256	LC/MS Pos	100001554	5520	544.34				HMDB61699	1.01365	0.0195552	0.00227586	2.64285
X33230	2418	1-palmitoleoyl-GPC* (16:1)*	Lipid	Lysophospholipid	33230	LC/MS Pos	100001511	5525	494.324	24779461			HMDB10383	1.01393	0.0199592	0.00245607	2.60976
X35253	2417	2-palmitoyl-GPC* (16:0)*	Lipid	Lysophospholipid	35253	LC/MS Pos	100001562	5610	496.34	15061532			HMDB61702	1.01413	0.0202466	0.00668929	2.17462
X33821	2443	1-eicosatrienoyl-GPC* (20:3)*	Lipid	Lysophospholipid	33821	LC/MS Pos	100001552	5620	546.355				HMDB10394	1.01501	0.0214974	0.0432064	1.36445
X45453	2411	1-myristoyl-GPC (14:0)	Lipid	Lysophospholipid	45453	LC/MS Pos	100001383	5509	468.308	460604	20559-16-4	C04230	HMDB10379	1.01636	0.0234114	0.0222546	1.65258
X35883	2459	2-docosahexaenoyl-GPC* (22:6)*	Lipid	Lysophospholipid	35883	LC/MS Pos	100001565	5509	568.34				HMDB10404	1.01685	0.0241005	0.00512105	2.29064
X33871	2442	1-eicosadienoyl-GPC* (20:2)*	Lipid	Lysophospholipid	33871	LC/MS Pos	100001553	5722.2	548.371				HMDB10392	1.01777	0.0254067	0.0414873	1.38208
X48259	2428	2-oleoyl-GPC* (18:1)*	Lipid	Lysophospholipid	48259	LC/MS Pos	100001556	5660	522.355				HMDB61701	1.01783	0.025503	0.00242086	2.61603
X35255	2426	2-stearoyl-GPC* (18:0)*	Lipid	Lysophospholipid	35255	LC/MS Pos	100001555	5777	524.371	10208382				1.01883	0.0269105	0.0181247	1.74173
X44563	2449	1-eicosapentaenoyl-GPC (20:5)*	Lipid	Lysophospholipid	44563	LC/MS Pos	100005351	5491	542.324					1.01892	0.0270409	0.00844543	2.07338
X35626	2412	2-myristoyl-GPC* (14:0)*	Lipid	Lysophospholipid	35626	LC/MS Pos	100001563	5470.1	468.308				HMDB10379	1.02	0.0285659	0.034836	1.45797
X17747	2947	sphingosine	Lipid	Sphingosines	17747	LC/MS Pos	297	5179.9	300.29	5353955	123-78-4	C00319	HMDB00252	1.02019	0.0288345	0.0187934	1.72599
X45951	2432	1-linolenoyl-GPC (18:3)*	Lipid	Lysophospholipid	45951	LC/MS Pos	100005350	5506	518.324				HMDB10388	1.0213	0.0304118	0.00142456	2.84632
X44682	2420	1-margaroyl-GPC (17:0)	Lipid	Lysophospholipid	44682	LC/MS Pos	100001264	5740	510.355	24779463	50930-23-9	C04230	HMDB12108	1.02156	0.0307762	0.00967578	2.01431
X46079	232	thyroxine	Amino Acid	Tyrosine Metabolism	46079	LC/MS Pos	1094	4963	777.694	5819	51-48-9	C01829	HMDB01918	1.02767	0.0393739	0.0366378	1.43607
X41754	4151	heme	Cofactors and Vitamins	Hemoglobin and Porphyrin Metabolism	41754	LC/MS Pos	100001386	5003	616.176	26945	14875-96-8	C00032	HMDB03178	1.02889	0.0410844	0.0290748	1.53648
X34565	2472	1-palmitoleoyl-GPE (16:1)*	Lipid	Lysophospholipid	34565	LC/MS Pos	100001784	5541	452.277				HMDB11474	1.0341	0.0483718	0.0296526	1.52794
X35819	2419	2-palmitoleoyl-GPC* (16:1)*	Lipid	Lysophospholipid	35819	LC/MS Pos	100001561	5490	494.324				HMDB10383	1.03646	0.051658	0.0107375	1.9691
X555	3902	adenosine	Nucleotide	Purine Metabolism, Adenine containing	555	LC/MS Pos	798	1625.3	268.104	60961	58-61-7	C00212	HMDB00050	1.0467	0.0658542	0.0455064	1.34193
X36803	2994	3beta,7alpha-dihydroxy-5-cholestenoate	Lipid	Sterol	36803	LC/MS Pos	100001611	5445	397.31	3081084	115538-84-6	C17335		1.14224	0.191863	0.0185188	1.73239
