## Supplementary material for "Bacille Calmette-Guérin vaccine reprograms human neonatal lipid metabolism *in vitro* and *in vivo*": TableS3

### Sheet: Table S3 MSEA
Table S3: BCG-Induced Metabolite Pathways enriched in newborn cohorts.
Metabolite Set	total	expected	hits	Raw p	Cohort
Alanine Metabolism	17	0.631	2	0.129	Guinea-Bissau
Mitochondrial Electron Transport Chain	19	0.705	2	0.154	Guinea-Bissau
Betaine Metabolism	21	0.779	2	0.181	Guinea-Bissau
Sulfate/Sulfite Metabolism	22	0.816	2	0.195	Guinea-Bissau
Transfer of Acetyl Groups into Mitochondria	22	0.816	2	0.195	Guinea-Bissau
Methionine Metabolism	43	1.6	3	0.211	Guinea-Bissau
Glycerolipid Metabolism	25	0.928	2	0.237	Guinea-Bissau
Glycolysis	25	0.928	2	0.237	Guinea-Bissau
Pyruvate Metabolism	48	1.78	3	0.261	Guinea-Bissau
Thiamine Metabolism	9	0.334	1	0.289	Guinea-Bissau
Lactose Degradation	9	0.334	1	0.289	Guinea-Bissau
De Novo Triacylglycerol Biosynthesis	9	0.334	1	0.289	Guinea-Bissau
Urea Cycle	29	1.08	2	0.293	Guinea-Bissau
Pyruvaldehyde Degradation	10	0.371	1	0.316	Guinea-Bissau
Ammonia Recycling	32	1.19	2	0.335	Guinea-Bissau
Citric Acid Cycle	32	1.19	2	0.335	Guinea-Bissau
D-Arginine and D-Ornithine Metabolism	11	0.408	1	0.342	Guinea-Bissau
Trehalose Degradation	11	0.408	1	0.342	Guinea-Bissau
Degradation of Superoxides	11	0.408	1	0.342	Guinea-Bissau
Cardiolipin Biosynthesis	11	0.408	1	0.342	Guinea-Bissau
Amino Sugar Metabolism	33	1.22	2	0.349	Guinea-Bissau
Gluconeogenesis	35	1.3	2	0.376	Guinea-Bissau
Valine, Leucine and Isoleucine Degradation	60	2.23	3	0.387	Guinea-Bissau
Glucose-Alanine Cycle	13	0.482	1	0.39	Guinea-Bissau
Thyroid hormone synthesis	13	0.482	1	0.39	Guinea-Bissau
Nicotinate and Nicotinamide Metabolism	37	1.37	2	0.403	Guinea-Bissau
Sphingolipid Metabolism	40	1.48	2	0.443	Guinea-Bissau
Phosphatidylinositol Phosphate Metabolism	17	0.631	1	0.477	Guinea-Bissau
Spermidine and Spermine Biosynthesis	18	0.668	1	0.497	Guinea-Bissau
Ethanol Degradation	19	0.705	1	0.516	Guinea-Bissau
Purine Metabolism	74	2.75	3	0.528	Guinea-Bissau
Riboflavin Metabolism	20	0.742	1	0.534	Guinea-Bissau
Lactose Synthesis	20	0.742	1	0.534	Guinea-Bissau
Steroid Biosynthesis	48	1.78	2	0.541	Guinea-Bissau
Glutamate Metabolism	49	1.82	2	0.553	Guinea-Bissau
Arginine and Proline Metabolism	53	1.97	2	0.597	Guinea-Bissau
Caffeine Metabolism	24	0.891	1	0.601	Guinea-Bissau
Androstenedione Metabolism	24	0.891	1	0.601	Guinea-Bissau
Estrone Metabolism	24	0.891	1	0.601	Guinea-Bissau
Cysteine Metabolism	26	0.965	1	0.631	Guinea-Bissau
Inositol Phosphate Metabolism	26	0.965	1	0.631	Guinea-Bissau
Plasmalogen Synthesis	26	0.965	1	0.631	Guinea-Bissau
Warburg Effect	58	2.15	2	0.647	Guinea-Bissau
Glycine and Serine Metabolism	59	2.19	2	0.657	Guinea-Bissau
Pyrimidine Metabolism	59	2.19	2	0.657	Guinea-Bissau
Selenoamino Acid Metabolism	28	1.04	1	0.658	Guinea-Bissau
Phospholipid Biosynthesis	29	1.08	1	0.671	Guinea-Bissau
Pentose Phosphate Pathway	29	1.08	1	0.671	Guinea-Bissau
Folate Metabolism	29	1.08	1	0.671	Guinea-Bissau
Starch and Sucrose Metabolism	31	1.15	1	0.696	Guinea-Bissau
Fructose and Mannose Degradation	32	1.19	1	0.707	Guinea-Bissau
Inositol Metabolism	33	1.22	1	0.719	Guinea-Bissau
Androgen and Estrogen Metabolism	33	1.22	1	0.719	Guinea-Bissau
Aspartate Metabolism	35	1.3	1	0.74	Guinea-Bissau
Arachidonic Acid Metabolism	69	2.56	2	0.741	Guinea-Bissau
Retinol Metabolism	37	1.37	1	0.759	Guinea-Bissau
Galactose Metabolism	38	1.41	1	0.769	Guinea-Bissau
Porphyrin Metabolism	40	1.48	1	0.786	Guinea-Bissau
Histidine Metabolism	43	1.6	1	0.81	Guinea-Bissau
Steroidogenesis	43	1.6	1	0.81	Guinea-Bissau
Tryptophan Metabolism	60	2.23	1	0.904	Guinea-Bissau
Bile Acid Biosynthesis	65	2.41	1	0.921	Guinea-Bissau
Glucose-Alanine Cycle	13	0.914	3	0.0572	Boston
Lactose Degradation	9	0.633	2	0.127	Boston
Sphingolipid Metabolism	40	2.81	5	0.143	Boston
Malate-Aspartate Shuttle	10	0.703	2	0.152	Boston
Ammonia Recycling	32	2.25	4	0.182	Boston
Taurine and Hypotaurine Metabolism	12	0.844	2	0.204	Boston
Galactose Metabolism	38	2.67	4	0.275	Boston
Urea Cycle	29	2.04	3	0.334	Boston
Beta Oxidation of Very Long Chain Fatty Acids	17	1.2	2	0.339	Boston
Alanine Metabolism	17	1.2	2	0.339	Boston
Methionine Metabolism	43	3.02	4	0.358	Boston
Spermidine and Spermine Biosynthesis	18	1.27	2	0.365	Boston
Glycine and Serine Metabolism	59	4.15	5	0.402	Boston
Lactose Synthesis	20	1.41	2	0.417	Boston
Aspartate Metabolism	35	2.46	3	0.452	Boston
Homocysteine Degradation	9	0.633	1	0.483	Boston
Estrone Metabolism	24	1.69	2	0.513	Boston
Glycerolipid Metabolism	25	1.76	2	0.536	Boston
D-Arginine and D-Ornithine Metabolism	11	0.773	1	0.553	Boston
Degradation of Superoxides	11	0.773	1	0.553	Boston
Mitochondrial Beta-Oxidation of Short Chain Saturated Fatty Acids	27	1.9	2	0.578	Boston
Phosphatidylethanolamine Biosynthesis	12	0.844	1	0.585	Boston
Steroidogenesis	43	3.02	3	0.595	Boston
Phenylalanine and Tyrosine Metabolism	28	1.97	2	0.599	Boston
Selenoamino Acid Metabolism	28	1.97	2	0.599	Boston
Thyroid hormone synthesis	13	0.914	1	0.615	Boston
Phosphatidylcholine Biosynthesis	14	0.984	1	0.642	Boston
Glutamate Metabolism	49	3.45	3	0.685	Boston
Beta-Alanine Metabolism	34	2.39	2	0.706	Boston
Gluconeogenesis	35	2.46	2	0.721	Boston
Fatty Acid Biosynthesis	35	2.46	2	0.721	Boston
Arginine and Proline Metabolism	53	3.73	3	0.737	Boston
Mitochondrial Electron Transport Chain	19	1.34	1	0.753	Boston
Ethanol Degradation	19	1.34	1	0.753	Boston
Riboflavin Metabolism	20	1.41	1	0.771	Boston
Glutathione Metabolism	21	1.48	1	0.787	Boston
Betaine Metabolism	21	1.48	1	0.787	Boston
Porphyrin Metabolism	40	2.81	2	0.788	Boston
Sulfate/Sulfite Metabolism	22	1.55	1	0.802	Boston
Carnitine Synthesis	22	1.55	1	0.802	Boston
Transfer of Acetyl Groups into Mitochondria	22	1.55	1	0.802	Boston
Tryptophan Metabolism	60	4.22	3	0.811	Boston
Caffeine Metabolism	24	1.69	1	0.83	Boston
Androstenedione Metabolism	24	1.69	1	0.83	Boston
Glycolysis	25	1.76	1	0.842	Boston
Bile Acid Biosynthesis	65	4.57	3	0.853	Boston
Cysteine Metabolism	26	1.83	1	0.853	Boston
Oxidation of Branched Chain Fatty Acids	26	1.83	1	0.853	Boston
Phytanic Acid Peroxisomal Oxidation	26	1.83	1	0.853	Boston
Mitochondrial Beta-Oxidation of Long Chain Saturated Fatty Acids	28	1.97	1	0.874	Boston
Phospholipid Biosynthesis	29	2.04	1	0.883	Boston
Lysine Degradation	30	2.11	1	0.891	Boston
Citric Acid Cycle	32	2.25	1	0.907	Boston
Fructose and Mannose Degradation	32	2.25	1	0.907	Boston
Purine Metabolism	74	5.2	3	0.908	Boston
Amino Sugar Metabolism	33	2.32	1	0.913	Boston
Androgen and Estrogen Metabolism	33	2.32	1	0.913	Boston
Warburg Effect	58	4.08	2	0.927	Boston
Nicotinate and Nicotinamide Metabolism	37	2.6	1	0.936	Boston
Retinol Metabolism	37	2.6	1	0.936	Boston
Propanoate Metabolism	42	2.95	1	0.956	Boston
Fatty acid Metabolism	43	3.02	1	0.959	Boston
Arachidonic Acid Metabolism	69	4.85	2	0.964	Boston
Tyrosine Metabolism	72	5.06	2	0.97	Boston
Steroid Biosynthesis	48	3.38	1	0.972	Boston
Valine, Leucine and Isoleucine Degradation	60	4.22	1	0.989	Boston
Sphingolipid Metabolism	40	1.45	4	0.0519	Gambia
Beta Oxidation of Very Long Chain Fatty Acids	17	0.614	2	0.123	Gambia
Oxidation of Branched Chain Fatty Acids	26	0.939	2	0.241	Gambia
Spermidine and Spermine Biosynthesis	18	0.65	1	0.487	Gambia
Betaine Metabolism	21	0.759	1	0.542	Gambia
Carnitine Synthesis	22	0.795	1	0.559	Gambia
Mitochondrial Beta-Oxidation of Short Chain Saturated Fatty Acids	27	0.976	1	0.635	Gambia
Mitochondrial Beta-Oxidation of Long Chain Saturated Fatty Acids	28	1.01	1	0.648	Gambia
Phospholipid Biosynthesis	29	1.05	1	0.661	Gambia
Amino Sugar Metabolism	33	1.19	1	0.709	Gambia
Galactose Metabolism	38	1.37	1	0.759	Gambia
Methionine Metabolism	43	1.55	1	0.801	Gambia
Fatty acid Metabolism	43	1.55	1	0.801	Gambia
Glycine and Serine Metabolism	59	2.13	1	0.893	Gambia
Purine Metabolism	74	2.67	1	0.941	Gambia
