## Supplementary material for "Bacille Calmette-Guérin vaccine reprograms human neonatal lipid metabolism *in vitro* and *in vivo*": TableS4

### Sheet: Table S4  SigNBinvivoLipid
Table S4: A birth dose of BCG induced plasma lipidome changes in vivo.
lipid	PATHWAY.SORTORDER	BIOCHEMICAL	SUPER.PATHWAY	SUB.PATHWAY	COMP.ID	PLATFORM	CHEMICAL.ID	FC	log2FC	Nominal Pvalue	NegLogPvalue
X53283	7395	FFA(22:2)	Free Fatty Acids	Polyunsaturated FFA (PUFA)	53283	GC-FID	100009431	1.12814	0.173952	0.0018908	2.72336
X53637	7396	FFA(22:4)	Free Fatty Acids	Polyunsaturated FFA (PUFA)	53637	GC-FID	100009785	1.05377	0.0755544	0.0325704	1.48718
X53807	7381	FFA(24:0)	Free Fatty Acids	Saturated FFA	53807	GC-FID	100009955	1.07528	0.104707	0.0213764	1.67007
X53470	7377	FFA(20:0)	Free Fatty Acids	Saturated FFA	53470	GC-FID	100009618	1.05688	0.0798073	0.0236783	1.62565
X54515	6457	LPC(22:2)	Lysophosphatidylcholine	LPC Ester	54515	GC-FID	100010663	2.1071	1.07526	0.0140242	1.85312
X53645	6460	LPC(22:6)	Lysophosphatidylcholine	LPC Ester	53645	GC-FID	100009793	0.836577	-0.257429	0.0228224	1.64164
X54331	6446	LPC(18:2)	Lysophosphatidylcholine	LPC Ester	54331	GC-FID	100010479	0.883362	-0.178924	0.0229105	1.63997
X53481	6453	LPC(20:4)	Lysophosphatidylcholine	LPC Ester	53481	GC-FID	100009629	0.808802	-0.306142	0.0244557	1.61162
X53287	6441	LPC(16:0)	Lysophosphatidylcholine	LPC Ester	53287	GC-FID	100009435	1.01976	0.0282247	0.0387471	1.41176
X53485	6710	LPE(20:4)	Lysophosphatidylethanolamine	LPE Ester	53485	GC-FID	100009633	0.763921	-0.388506	0.0143447	1.84331
X54334	6709	LPE(20:3)	Lysophosphatidylethanolamine	LPE Ester	54334	GC-FID	100010482	0.815024	-0.295086	0.0282203	1.54944
X53487	6715	LPE(22:4)	Lysophosphatidylethanolamine	LPE Ester	53487	GC-FID	100009635	0.781375	-0.355913	0.0286829	1.54238
X53817	6703	LPE(18:2)	Lysophosphatidylethanolamine	LPE Ester	53817	GC-FID	100009965	0.776582	-0.364791	0.045313	1.34378
X62002	10061	MAG(12:0)	MAG	Ester	62002	GC-FID	100020128	0.73154	-0.450992	0.000210488	3.67677
X62006	10065	MAG(16:0)	MAG	Ester	62006	GC-FID	100020133	0.873125	-0.195739	0.000278503	3.55517
X62028	10062	MAG(14:0)	MAG	Ester	62028	GC-FID	100020155	0.651401	-0.618383	0.00177103	2.75177
X62007	10066	MAG(16:1)	MAG	Ester	62007	GC-FID	100020134	0.702286	-0.50987	0.00977099	2.01006
X62011	10070	MAG(18:2)	MAG	Ester	62011	GC-FID	100020138	0.788972	-0.341954	0.0144806	1.83921
X62010	10069	MAG(18:1)	MAG	Ester	62010	GC-FID	100020137	0.873754	-0.1947	0.0314244	1.50273
X62024	10083	MAG(22:5)	MAG	Ester	62024	GC-FID	100020151	0.747189	-0.420455	0.0454284	1.34267
X62012	10071	MAG(18:3)	MAG	Ester	62012	GC-FID	100020139	0.800149	-0.321659	0.0475126	1.32319
X62025	10084	MAG(22:6)	MAG	Ester	62025	GC-FID	100020152	0.757832	-0.40005	0.0483891	1.31525
X54151	6233	PC(14:0/16:1)	Phosphatidylcholine	PC Ester	54151	GC-FID	100010299	0.495752	-1.01231	0.0078089	2.10741
X54002	6275	PC(16:0/22:2)	Phosphatidylcholine	PC Ester	54002	GC-FID	100010150	0.819131	-0.287834	0.0219225	1.65911
X53510	6582	PE(18:2/16:1)	Phosphatidylethanolamine	PE Ester	53510	GC-FID	100009658	2.35178	1.23375	0.0112164	1.95015
X54014	6560	PE(18:0/22:2)	Phosphatidylethanolamine	PE Ester	54014	GC-FID	100010162	0.750573	-0.413935	0.0321301	1.49309
X55177	6575	PE(18:1/22:0)	Phosphatidylethanolamine	PE Ester	55177	GC-FID	100013437	0.749453	-0.416091	0.0401544	1.39627
X53922	9168	TAG56:6-FA22:4	Triacylglycerol	TAG Ester	53922	GC-FID	100010070	0.792685	-0.33518	0.0467548	1.33017
X53730	8720	TAG53:5-FA18:3	Triacylglycerol	TAG Ester	53730	GC-FID	100009878	0.883428	-0.178815	0.0476377	1.32205
X53534	7949	TAG44:0-FA18:0	Triacylglycerol	TAG Ester	53534	GC-FID	100009682	0.941	-0.0877332	0.0482657	1.31636
