## Supplementary material for "Bacille Calmette-Guérin vaccine reprograms human neonatal lipid metabolism *in vitro* and *in vivo*": TableS5

### Sheet: TableS5 SigNBinvitroMet
Table S5: BCG induced changes in plasma metabolites in newborn cord blood in vitro.
metabolite	PATHWAY.SORTORDER	BIOCHEMICAL	SUPER.PATHWAY	SUB.PATHWAY	COMP.ID	PLATFORM	CHEMICAL.ID	RI	MASS	CAS	PUBCHEM	KEGG	HMDB	FC	log2FC	Nominal pvalue	Neglog10pvalue
X57523	1496	docosahexaenoylcarnitine (C22:6)*	Lipid	Fatty Acid Metabolism(Acyl Carnitine)	57523	LC/MS Pos Late	100015845	1349	472.342		NA			0.881485	-0.181992	1.53419e-05	4.81412
X57528	1486	adrenoylcarnitine (C22:4)*	Lipid	Fatty Acid Metabolism(Acyl Carnitine)	57528	LC/MS Pos Late	100015850	1415	476.373		NA			0.900267	-0.151575	3.51901e-05	4.45358
X61826	1701	N-linoleoyltaurine*	Lipid	Endocannabinoid	61826	LC/MS Neg	100005814	5505	386.237		NA			0.900945	-0.150489	0.000587463	3.23102
X485	413	spermidine	Amino Acid	Polyamine Metabolism	485	LC/MS Pos Early	50	3355	146.165	124-20-9	1102	C00315	HMDB01257	0.908246	-0.138845	0.00103429	2.98536
X17662	2768	estriol	Lipid	Estrogenic Steroids	17662	LC/MS Neg	100000041	4291	287.165	50-27-1	5756	C05141	HMDB00153	0.922655	-0.116137	8.39243e-05	4.07611
X57463	1521	linoleoylcholine*	Lipid	Fatty Acid Metabolism (Acyl Choline)	57463	LC/MS Pos Late	100015760	1388	366.337		NA			0.928275	-0.107376	0.00986765	2.00579
X52605	2428	sphinganine-1-phosphate	Lipid	Sphingolipid Synthesis	52605	LC/MS Pos Late	100001876	1431	382.272	19794-97-9	520		HMDB01383	0.933555	-0.0991923	0.0144627	1.83975
X57519	1491	eicosenoylcarnitine (C20:1)*	Lipid	Fatty Acid Metabolism(Acyl Carnitine)	57519	LC/MS Pos Late	100015838	1484	454.389		NA			0.934681	-0.0974541	0.0306058	1.5142
X57511	1469	linolenoylcarnitine (C18:3)*	Lipid	Fatty Acid Metabolism(Acyl Carnitine)	57511	LC/MS Pos Late	100015831	1310	422.326		NA			0.936477	-0.0946851	2.91305e-05	4.53565
X1665	2641	progesterone	Lipid	Progestin Steroids	1665	LC/MS Pos Late	479	1308.3	315.232	57-83-0	5994	C00410	HMDB01830	0.936494	-0.0946584	7.34326e-05	4.13411
X48457	153	4-methoxyphenol sulfate	Amino Acid	Tyrosine Metabolism	48457	LC/MS Neg	100006262	2412	203.002	3233-60-1	NA			0.937392	-0.0932758	0.0347478	1.45907
X57520	1490	dihomo-linoleoylcarnitine (C20:2)*	Lipid	Fatty Acid Metabolism(Acyl Carnitine)	57520	LC/MS Pos Late	100015839	1436	452.373		NA			0.940869	-0.0879343	0.00011157	3.95245
X57518	1485	arachidonoylcarnitine (C20:4)	Lipid	Fatty Acid Metabolism(Acyl Carnitine)	57518	LC/MS Pos Late	100015837	1353	448.342		NA			0.941338	-0.0872148	0.000373055	3.42823
X48153	1054	mannose	Carbohydrate	Fructose, Mannose and Galactose Metabolism	48153	LC/MS Polar	803	2200	225.062	3458-28-4	18950	C00159	HMDB00169	0.945279	-0.081188	0.000675165	3.17059
X34445	2548	sphingosine 1-phosphate	Lipid	Sphingosines	34445	LC/MS Pos Late	100000626	1375	380.256	26993-30-6	5283560	C06124	HMDB00277	0.9473	-0.0781065	0.00130801	2.88339
X48152	938	glucose	Carbohydrate	Glycolysis, Gluconeogenesis, and Pyruvate Metabolism	48152	LC/MS Polar	572	2342	225.062	50-99-7	79025	C00031	HMDB00122	0.955167	-0.0661747	0.00410609	2.38657
X55015	463	gamma-glutamyl-alpha-lysine	Peptide	Gamma-glutamyl Amino Acid	55015	LC/MS Pos Early	100010901	2784	276.155		65254			0.955909	-0.0650549	0.00161242	2.79252
X18369	462	gamma-glutamylleucine	Peptide	Gamma-glutamyl Amino Acid	18369	LC/MS Pos Early	1268	2991	261.144	2566-39-4	151023		HMDB11171	0.956061	-0.0648253	0.00837279	2.07713
X57521	1489	dihomo-linolenoylcarnitine (C20:3n3 or 6)*	Lipid	Fatty Acid Metabolism(Acyl Carnitine)	57521	LC/MS Pos Late	100015840	1392	450.358		NA			0.957217	-0.063082	6.31637e-05	4.19953
X594	3570	nicotinamide	Cofactors and Vitamins	Nicotinate and Nicotinamide Metabolism	594	LC/MS Pos Early	432	1942	123.055	98-92-0	936	C00153	HMDB01406	0.957508	-0.0626441	0.02064	1.68529
X46223	1468	linoleoylcarnitine (C18:2)*	Lipid	Fatty Acid Metabolism(Acyl Carnitine)	46223	LC/MS Pos Late	100003151	1430	424.342	36816-10-1	6450015		HMDB06469	0.959864	-0.059098	2.76782e-05	4.55786
X39732	1697	N-oleoyltaurine	Lipid	Endocannabinoid	39732	LC/MS Neg	100003119	5610	388.253	52514-04-2	6437033			0.960939	-0.0574831	0.0237269	1.62476
X41754	3660	heme	Cofactors and Vitamins	Hemoglobin and Porphyrin Metabolism	41754	LC/MS Neg	100001386	5325	632.172	14875-96-8	26945	C00032	HMDB03178	0.962257	-0.0555052	0.0250023	1.60202
X53223	1466	palmitoleoylcarnitine (C16:1)*	Lipid	Fatty Acid Metabolism(Acyl Carnitine)	53223	LC/MS Pos Late	100009406	1357	398.326		71464547			0.962814	-0.0546705	0.00115403	2.93778
X32457	1551	3-hydroxylaurate	Lipid	Fatty Acid, Monohydroxy	32457	LC/MS Neg	100001112	5175	215.165	53941-38-1	94216		HMDB00387	0.963941	-0.0529833	0.00162159	2.79006
X52944	1517	palmitoylcholine	Lipid	Fatty Acid Metabolism (Acyl Choline)	52944	LC/MS Pos Late	100009233	1482	342.337		151731			0.964959	-0.0514604	0.0314086	1.50295
X35160	1471	oleoylcarnitine (C18:1)	Lipid	Fatty Acid Metabolism(Acyl Carnitine)	35160	LC/MS Pos Late	100001501	1423	426.358	38677-66-6	6441392		HMDB05065	0.965548	-0.0505803	8.32849e-05	4.07943
X36738	457	gamma-glutamylglutamate	Peptide	Gamma-glutamyl Amino Acid	36738	LC/MS Pos Early	331	1775	277.103	1116-22-9	92865	C05282	HMDB11737	0.966178	-0.0496393	0.00654247	2.18426
X48182	1473	myristoleoylcarnitine (C14:1)*	Lipid	Fatty Acid Metabolism(Acyl Carnitine)	48182	LC/MS Pos Late	100006051	1316	370.295	889848-55-9	90659872			0.967467	-0.0477154	0.01074	1.96899
X34396	1750	choline phosphate	Lipid	Phospholipid Metabolism	34396	LC/MS Pos Early	267	700	184.073	72556-74-2	1014	C00588	HMDB01565	0.967606	-0.047509	0.00508695	2.29354
X44872	465	gamma-glutamylmethionine	Peptide	Gamma-glutamyl Amino Acid	44872	LC/MS Pos Early	100001313	2640	279.101	17663-87-5	7009567		HMDB29155	0.967938	-0.0470134	1.49051e-07	6.82666
X37063	455	gamma-glutamylalanine	Peptide	Gamma-glutamyl Amino Acid	37063	LC/MS Pos Early	100001843	1986	219.098	5875-41-2	440103		HMDB29142	0.96845	-0.04625	7.76288e-05	4.10998
X36776	2588	7-alpha-hydroxy-3-oxo-4-cholestenoate (7-Hoca)	Lipid	Sterol	36776	LC/MS Neg	100001609	5288.1	429.301	115538-85-7	3081085	C17337	HMDB12458	0.969132	-0.045235	0.00369892	2.43192
X33952	1463	myristoylcarnitine (C14)	Lipid	Fatty Acid Metabolism(Acyl Carnitine)	33952	LC/MS Pos Late	100001270	1350	372.311	18822-89-4	6426854		HMDB05066	0.971165	-0.0422119	0.0211841	1.67399
X39730	1698	N-stearoyltaurine	Lipid	Endocannabinoid	39730	LC/MS Neg	100003240	5782	390.268	63155-80-6	168274			0.971328	-0.0419698	0.0404867	1.39269
X1769	2682	cortisone	Lipid	Corticosteroids	1769	LC/MS Neg	273	4575	359.186	53-06-5	222786	C00762	HMDB02802	0.971439	-0.041804	0.00814289	2.08922
X42092	1438	N-palmitoylglycine	Lipid	Fatty Acid Metabolism(Acyl Glycine)	42092	LC/MS Neg	100003686	5580	312.254	2441-41-0	151008		HMDB13034	0.971769	-0.0413144	0.00434629	2.36188
X32377	1113	N-acetylneuraminate	Carbohydrate	Aminosugar Metabolism	32377	LC/MS Pos Early	1162	660	310.113	131-48-6	439197	C00270	HMDB00230	0.971781	-0.0412968	0.0118101	1.92775
X52974	2789	glycochenodeoxycholate sulfate	Lipid	Primary Bile Acid Metabolism	52974	LC/MS Neg	100006641	4820	263.628		NA			0.971852	-0.0411909	0.0156564	1.80531
X57512	1499	margaroylcarnitine (C17)*	Lipid	Fatty Acid Metabolism(Acyl Carnitine)	57512	LC/MS Pos Late	100004054	1424	414.358	106182-29-0	NA		HMDB06210	0.97254	-0.0401704	0.00769672	2.11369
X34409	1467	stearoylcarnitine (C18)	Lipid	Fatty Acid Metabolism(Acyl Carnitine)	34409	LC/MS Pos Late	100001391	1485	428.373	18822-91-8	6426855		HMDB00848	0.972849	-0.0397115	0.000696066	3.15735
X33422	466	gamma-glutamylphenylalanine	Peptide	Gamma-glutamyl Amino Acid	33422	LC/MS Neg	100000491	1825	293.114	7432-24-8	111299		HMDB00594	0.9732	-0.0391923	0.00159794	2.79644
X33949	459	gamma-glutamylglycine	Peptide	Gamma-glutamyl Amino Acid	33949	LC/MS Pos Early	100001294	1535	205.082	1948-29-4	165527		HMDB11667	0.973435	-0.038843	2.62911e-05	4.58019
X39835	1699	N-palmitoyltaurine	Lipid	Endocannabinoid	39835	LC/MS Neg	100003239	5560	362.237	83982-06-3	NA			0.97504	-0.0364668	0.0404745	1.39282
X33947	468	gamma-glutamyltryptophan	Peptide	Gamma-glutamyl Amino Acid	33947	LC/MS Neg	100001295	1960	332.125	66471-20-3	3989307		HMDB29160	0.975763	-0.035397	0.0196535	1.70656
X57664	1715	N-oleoylserine	Lipid	Endocannabinoid	57664	LC/MS Neg	100015641	5600	368.281		NA			0.977678	-0.0325685	0.0266556	1.57421
X35675	1537	2-hydroxypalmitate	Lipid	Fatty Acid, Monohydroxy	35675	LC/MS Neg	100001579	5511.2	271.228	764-67-0	92836		HMDB31057	0.977778	-0.0324208	0.00287545	2.54129
X61861	1350	octadecenedioate (C18:1-DC)*	Lipid	Fatty Acid, Dicarboxylate	61861	LC/MS Neg	100019978	4875	311.223		NA			0.977924	-0.0322063	0.0321843	1.49236
X2829	330	N-formylmethionine	Amino Acid	Methionine, Cysteine, SAM and Taurine Metabolism	2829	LC/MS Polar	194	1188	176.039	4289-98-9	439750	C03145	HMDB01015	0.978017	-0.0320689	0.00128452	2.89126
X48407	185	dopamine 3-O-sulfate	Amino Acid	Tyrosine Metabolism	48407	LC/MS Neg	100006361	1556.2	232.028		122136	C13690	HMDB06275	0.978523	-0.0313219	0.0246463	1.60825
X61858	999	ribulonate/xylulonate*	Carbohydrate	Pentose Metabolism	61858	LC/MS Polar	100019968	2350	165.04		NA			0.979232	-0.0302778	0.038748	1.41175
X18497	2774	taurocholate	Lipid	Primary Bile Acid Metabolism	18497	LC/MS Neg	1648	5150	514.284	145-42-6	6675	C05122	HMDB00036	0.97937	-0.0300742	0.00344765	2.46248
X12017	164	3-methoxytyrosine	Amino Acid	Tyrosine Metabolism	12017	LC/MS Neg	1342	1606	210.077	300-48-1	1670		HMDB01434	0.979464	-0.029936	0.0333869	1.47642
X61769	1460	5-dodecenoylcarnitine (C12:1)	Lipid	Fatty Acid Metabolism(Acyl Carnitine)	61769	LC/MS Pos Late	100016069	1135	342.264		NA			0.979479	-0.0299131	0.0464162	1.33333
X2730	458	gamma-glutamylglutamine	Peptide	Gamma-glutamyl Amino Acid	2730	LC/MS Polar	1140	3720	274.104	10148-81-9	150914	C05283	HMDB11738	0.979935	-0.0292424	0.0183298	1.73684
X62065	2783	glyco-alpha-muricholate**	Lipid	Primary Bile Acid Metabolism	62065	LC/MS Neg	100020213	4734	464.302		NA			0.980321	-0.0286734	0.0491968	1.30806
X22130	123	phenyllactate (PLA)	Amino Acid	Phenylalanine Metabolism	22130	LC/MS Neg	100000774	2208	165.056	828-01-3	3848	C05607	HMDB00779	0.981208	-0.0273686	0.03964	1.40187
X33364	467	gamma-glutamylthreonine	Peptide	Gamma-glutamyl Amino Acid	33364	LC/MS Pos Early	100001314	1750	249.108	5652-48-2	76078708		HMDB29159	0.981224	-0.0273459	0.0110898	1.95508
X47120	1586	9-hydroxystearate	Lipid	Fatty Acid, Monohydroxy	47120	LC/MS Neg	100005834	5384	299.259	25498-28-6	9570127		HMDB61661	0.981393	-0.0270966	0.0205423	1.68735
X44681	1465	palmitoylcarnitine (C16)	Lipid	Fatty Acid Metabolism(Acyl Carnitine)	44681	LC/MS Pos Late	100000776	1425	400.342	6865-14-1	461	C02990	HMDB00222	0.982555	-0.0253901	0.0386526	1.41282
X2125	360	taurine	Amino Acid	Methionine, Cysteine, SAM and Taurine Metabolism	2125	LC/MS Pos Early	512	660	126.022	107-35-7	1123	C00245	HMDB00251	0.982759	-0.0250902	0.0171165	1.76659
X1572	958	glycerate	Carbohydrate	Glycolysis, Gluconeogenesis, and Pyruvate Metabolism	1572	LC/MS Polar	1052	2070.4	105.019	600-19-1	752	C00258	HMDB00139	0.984333	-0.0227816	0.000731077	3.13604
X18349	239	indolelactate	Amino Acid	Tryptophan Metabolism	18349	LC/MS Neg	100000463	2286	204.067	832-97-3	92904	C02043	HMDB00671	0.98467	-0.0222873	0.0486173	1.31321
X46537	298	alpha-hydroxyisovalerate	Amino Acid	Leucine, Isoleucine and Valine Metabolism	46537	LC/MS Polar	100001300	1052	117.056	600-37-3	99823		HMDB00407	0.984732	-0.0221973	0.0482938	1.31611
X52282	1153	2-methylcitrate/homocitrate	Energy	TCA Cycle	52282	LC/MS Neg	100008929	575	205.035		NA			0.985564	-0.0209784	0.0472978	1.32516
X1585	30	N-acetylalanine	Amino Acid	Alanine and Aspartate Metabolism	1585	LC/MS Polar	1110	1564.8	130.051	97-69-8	88064	C02847	HMDB00766	0.987005	-0.0188702	0.0157763	1.802
X34456	461	gamma-glutamylisoleucine*	Peptide	Gamma-glutamyl Amino Acid	34456	LC/MS Pos Early	100001485	2940	261.144		14253342		HMDB11170	0.987029	-0.0188354	0.022606	1.64578
X33939	17	N-acetylthreonine	Amino Acid	Glycine, Serine and Threonine Metabolism	33939	LC/MS Polar	100001274	1700	160.062	17093-74-2	152204			0.987042	-0.0188164	0.0194438	1.71122
X42489	1534	2-hydroxydecanoate	Lipid	Fatty Acid, Monohydroxy	42489	LC/MS Neg	100004089	4840	187.134	5393-81-7	21488			0.987067	-0.0187806	0.0335977	1.47369
X22176	352	cysteine s-sulfate	Amino Acid	Methionine, Cysteine, SAM and Taurine Metabolism	22176	LC/MS Polar	100000808	2273	199.969	1637-71-4	115015	C05824	HMDB00731	0.987723	-0.0178214	0.00912633	2.0397
X37076	10	N-acetylserine	Amino Acid	Glycine, Serine and Threonine Metabolism	37076	LC/MS Polar	100001851	2000	146.046	97-14-3	65249		HMDB02931	0.989825	-0.0147551	0.0426325	1.37026
X528	1138	alpha-ketoglutarate	Energy	TCA Cycle	528	LC/MS Polar	93	2700	145.014	305-72-6;328-50-7;22202-68-2	51	C00026	HMDB00208	0.990262	-0.0141179	0.0200049	1.69886
X1302	328	methionine	Amino Acid	Methionine, Cysteine, SAM and Taurine Metabolism	1302	LC/MS Pos Early	415	2526	150.058	63-68-3	6137	C00073	HMDB00696	0.990951	-0.0131141	0.00274627	2.56126
X1126	28	alanine	Amino Acid	Alanine and Aspartate Metabolism	1126	LC/MS Pos Early	811	1700	90.055	56-41-7	5950	C00041	HMDB00161	0.993102	-0.00998651	0.0378033	1.42247
X1648	9	serine	Amino Acid	Glycine, Serine and Threonine Metabolism	1648	LC/MS Pos Early	503	1239	106.05	56-45-1	5951	C00065	HMDB00187	0.994723	-0.00763367	0.0221096	1.65542
X512	38	asparagine	Amino Acid	Alanine and Aspartate Metabolism	512	LC/MS Pos Early	917	1225	133.061	70-47-3	6267	C00152	HMDB00168	0.994917	-0.00735203	0.00871425	2.05977
X1493	371	ornithine	Amino Acid	Urea cycle; Arginine and Proline Metabolism	1493	LC/MS Pos Early	444	2800	133.097	3184-13-2	6262	C00077	HMDB03374	0.996162	-0.00554709	0.0321631	1.49264
X443	34	aspartate	Amino Acid	Alanine and Aspartate Metabolism	443	LC/MS Pos Early	234	1165	134.045	56-84-8	5960	C00049	HMDB00191	1.00716	0.0102974	0.0211225	1.67525
X1107	3415	allantoin	Nucleotide	Purine Metabolism, (Hypo)Xanthine/Inosine containing	1107	LC/MS Polar	1002	1672	157.037	97-59-6	204	C02350	HMDB00462	1.01688	0.0241524	0.0203097	1.6923
X1432	181	2-hydroxyphenylacetate	Amino Acid	Tyrosine Metabolism	1432	LC/MS Polar	235	858.6	151.04	614-75-5	11970	C05852	HMDB00669	1.01878	0.0268474	0.0423769	1.37287
X43807	3661	bilirubin (Z,Z)	Cofactors and Vitamins	Hemoglobin and Porphyrin Metabolism	43807	LC/MS Pos Late	1090	1840	585.271	635-65-4	5280352	C00486	HMDB00054	1.03043	0.0432431	0.00542895	2.26528
X15745	309	methylsuccinate	Amino Acid	Leucine, Isoleucine and Valine Metabolism	15745	LC/MS Polar	2051	2800	131.035	498-21-5	10349		HMDB01844	1.04286	0.0605472	0.000235592	3.62784
X18362	1338	azelate (C9-DC)	Lipid	Fatty Acid, Dicarboxylate	18362	LC/MS Polar	2029	2520	187.098	123-99-9	2266	C08261	HMDB00784	1.04308	0.0608513	0.0421202	1.37551
X52987	420	N1,N12-diacetylspermine	Amino Acid	Polyamine Metabolism	52987	LC/MS Pos Early	100002132	3105	287.244	61345-83-3	132680	C03413	HMDB02172	1.05302	0.0745356	0.00449641	2.34713
X18374	333	methionine sulfoxide	Amino Acid	Methionine, Cysteine, SAM and Taurine Metabolism	18374	LC/MS Pos Early	100000039	1272	166.053	3226-65-1	158980	C02989	HMDB02005	1.06296	0.0880901	1.86867e-10	9.72847
X32492	1177	caprylate (8:0)	Lipid	Medium Chain Fatty Acid	32492	LC/MS Neg	932	4362	143.108	124-07-2	379	C06423	HMDB00482	1.06335	0.0886208	0.00089935	3.04607
X3127	3404	hypoxanthine	Nucleotide	Purine Metabolism, (Hypo)Xanthine/Inosine containing	3127	LC/MS Neg	171	1291.2	135.031	68-94-0	790	C00262	HMDB00157	1.06379	0.0892187	0.0324436	1.48887
X37073	1531	alpha-hydroxycaproate	Lipid	Fatty Acid, Monohydroxy	37073	LC/MS Neg	100001723	1920	131.071	6064-63-7	99824		HMDB01624	1.06701	0.0935769	0.0181786	1.74044
X1827	3594	riboflavin (Vitamin B2)	Cofactors and Vitamins	Riboflavin Metabolism	1827	LC/MS Pos Early	500	2292	377.146	83-88-5	493570	C00255	HMDB00244	1.07104	0.099014	0.00044608	3.35059
X31938	1559	5-hydroxyhexanoate	Lipid	Fatty Acid, Monohydroxy	31938	LC/MS Neg	100001148	1267	131.071	44843-89-2	170748		HMDB00525	1.07825	0.108698	5.86771e-05	4.23153
X20676	1331	maleate	Lipid	Fatty Acid, Dicarboxylate	20676	LC/MS Polar	100000707	2640	115.004	110-16-7	444266	C01384	HMDB00176	1.0926	0.127771	1.40804e-13	12.8514
X12035	1178	pelargonate (9:0)	Lipid	Medium Chain Fatty Acid	12035	LC/MS Neg	437	4798	157.123	112-05-0	8158	C01601	HMDB00847	1.10162	0.139632	4.09808e-09	8.38742
X566	122	phenylpyruvate	Amino Acid	Phenylalanine Metabolism	566	LC/MS Neg	241	2515	163.04	156-06-9	997	C00166	HMDB00205	1.10541	0.144577	6.10063e-05	4.21463
X57689	415	N('1)-acetylspermidine	Amino Acid	Polyamine Metabolism	57689	LC/MS Pos Early	187	3075	188.176	14278-49-0	496	C00612	HMDB01276	1.12483	0.169711	7.82728e-09	8.10639
X1644	1176	heptanoate (7:0)	Lipid	Medium Chain Fatty Acid	1644	LC/MS Neg	925	3670	129.092	111-14-8	8094	C17714	HMDB00666	1.13653	0.184639	2.88275e-08	7.54019
X7746	1617	prostaglandin E2	Lipid	Eicosanoid	7746	LC/MS Neg	487	4573	351.218	363-24-6	5280360	C00584	HMDB01220	1.14158	0.191037	1.4365e-06	5.84269
X57712	887	Fibrinopeptide A, phosphono-ser(3)*	Peptide	Fibrinogen Cleavage Peptide	57712	LC/MS Neg	100001324	2016	806.818	886023-52-5	NA			1.14735	0.198307	0.00196461	2.70672
X31548	886	Fibrinopeptide A, des-ala(1)*	Peptide	Fibrinogen Cleavage Peptide	31548	LC/MS Neg	100001323	2535	731.317		NA			1.15024	0.201933	9.24024e-05	4.03432
X15122	2304	glycerol	Lipid	Glycerolipid Metabolism	15122	LC/MS Neg	1254	758	91.0401	56-81-5	753	C00116	HMDB00131	1.15212	0.204287	0.000583639	3.23386
X32489	1175	caproate (6:0)	Lipid	Medium Chain Fatty Acid	32489	LC/MS Neg	926	2713.7	115.076	142-62-1	8892	C01585	HMDB00535	1.1895	0.250351	1.13716e-07	6.94418
X47089	365	3-sulfo-L-alanine	Amino Acid	Methionine, Cysteine, SAM and Taurine Metabolism	47089	LC/MS Polar	382	2890	167.997	498-40-8	72886	C00506	HMDB02757	1.2528	0.325158	3.23237e-05	4.49048
X567	1012	lactose	Carbohydrate	Disaccharides and Oligosaccharides	567	LC/MS Neg	393	728.9	341.109	5965-66-2	84571	C00243	HMDB00186	1.4586	0.544587	4.21311e-08	7.3754
