## Supplementary material for "Bacille Calmette-Guérin vaccine reprograms human neonatal lipid metabolism *in vitro* and *in vivo*": TableS6

### Sheet: TableS6 Ex-vivo Cytokine Recall
Table S6: Tobit regression analysis of cytokine responses of ex-vivo stimulated (PPD and control) whole blood samples from the Guinea-Bissau newborn cohort.
Geometric means of cytokine measurements from the Guinea-Bissau low birth weight newborn cohort
	Delayed BCG	Early BCG	Early BCG vs Delayed BCG	p
	n=59	n=60
	GM (95% CI)	GM (95% CI)	GMR (95% CI)
Unstimulated (RPMI control)
IL1b	188 (122.99-288.36)	158.31 (103.37-242.46)	0.84 (0.46-1.53)	0.57
IL6	2534.85 (1585.62-4052.34)	2109.30 (1322.86-3363.29)	0.83 (0.43-1.61)	0.59
TNFa	138.91 (107.93-178.79)	152.83 (119.15-196.02)	1.10 (0.77-1.57)	0.6
IFNg	34.83 (23.95-50.65)	58.22 (40.54-83.61)	1.67 (0.99-2.81)	0.05
IL5	2.39 (1.78-3.21)	2.19 (1.59-3.00)	0.91 (0.60-1.40)	0.68
IL17	20.21 (14.20-28.76)	13.43 (9.27-19.47)	0.66 (0.40-1.10)	0.11
IL10	380.10 (259.47-556.80)	282.22 (191.29-416.38)	0.74 (0.43-1.27)	0.28
PPD stimulation
IL1b	2043.86 (1450.58-2879.77)	2490.37 (1778.79-3486.59)	1.22 (0.75-1.97)	0.42
IL6	46968.04 (35607.34-61953.43)	86523.23 (64433.67-116185.68)	1.84 (1.24-2.74)	<0.001
TNFa	1424.89 (1155.99-1756.35)	2381.45 (1937.32-2927.39)	1.67 (1.25-2.24)	<0.001
IFNg	167.53 (113.62-247.00)	2240.04 (1479.35-3391.88)	13.37 (7.57-23.61)	<0.001
IL5	6.96 (5.49-8.82)	21.12 (16.79-26.57)	3.03 (2.18-4.22)	<0.001
IL17	81.37 (63.27-104.66)	235.85 (183.97-302.35)	2.90 (2.04-4.13)	<0.001
IL10	4716.12 (3692.68-6023.22)	5951.49 (4680.42-7567.76)	1.26 (0.90-1.78)	0.18
