## Supplementary material for "Bacille Calmette-Guérin vaccine reprograms human neonatal lipid metabolism *in vitro* and *in vivo*": TableS7

### Sheet: Table S7 SigNBinvitroLipid
Table S7: Addition of BCG to human cord blood in vitro induced plasma lipidome changes.
lipid	PATHWAY.SORTORDER	BIOCHEMICAL	SUPER.PATHWAY	SUB.PATHWAY	COMP.ID	PLATFORM	CHEMICAL.ID	Fold Change	Log2 Fold Change	Nominal Pvalue	NegLogPvalue
X53981	7543	DAG(16:1/18:3)	Diacylglycerol	DAG Ester	53981	GC-FID	100010129	0.915267	-0.127736	0.0050079	2.30034
X53631	7539	DAG(16:1/16:1)	Diacylglycerol	DAG Ester	53631	GC-FID	100009779	0.867741	-0.204664	0.0405396	1.39212
X53469	7384	FFA(18:1)	Free Fatty Acids	Monounsaturated FFA	53469	GC-FID	100009617	0.890329	-0.167589	0.00683511	2.16525
X54136	7383	FFA(16:1)	Free Fatty Acids	Monounsaturated FFA	54136	GC-FID	100010284	0.858715	-0.219748	0.00842887	2.07423
X53985	7382	FFA(14:1)	Free Fatty Acids	Monounsaturated FFA	53985	GC-FID	100010133	0.915578	-0.127246	0.026747	1.57272
X53806	7398	FFA(22:6)	Free Fatty Acids	Polyunsaturated FFA (PUFA)	53806	GC-FID	100009954	0.789177	-0.341579	2.29026e-05	4.64012
X54138	7392	FFA(20:3)	Free Fatty Acids	Polyunsaturated FFA (PUFA)	54138	GC-FID	100010286	0.811667	-0.301041	0.00101052	2.99546
X53635	7388	FFA(18:2)	Free Fatty Acids	Polyunsaturated FFA (PUFA)	53635	GC-FID	100009783	0.821724	-0.283275	0.00105869	2.97523
X54137	7391	FFA(20:2)	Free Fatty Acids	Polyunsaturated FFA (PUFA)	54137	GC-FID	100010285	0.85455	-0.226763	0.00168822	2.77257
X53637	7396	FFA(22:4)	Free Fatty Acids	Polyunsaturated FFA (PUFA)	53637	GC-FID	100009785	0.910888	-0.134654	0.00496735	2.30387
X54509	7397	FFA(22:5)	Free Fatty Acids	Polyunsaturated FFA (PUFA)	54509	GC-FID	100010657	0.931721	-0.102031	0.0225541	1.64677
X53471	7393	FFA(20:4)	Free Fatty Acids	Polyunsaturated FFA (PUFA)	53471	GC-FID	100009619	0.914517	-0.128919	0.0318204	1.49729
X53467	7371	FFA(14:0)	Free Fatty Acids	Saturated FFA	53467	GC-FID	100009615	1.1135	0.155108	6.205e-07	6.20726
X53470	7377	FFA(20:0)	Free Fatty Acids	Saturated FFA	53470	GC-FID	100009618	0.952042	-0.0709028	0.00395175	2.40321
X53468	7374	FFA(17:0)	Free Fatty Acids	Saturated FFA	53468	GC-FID	100009616	0.971878	-0.0411529	0.040109	1.39676
X53287	6441	LPC(16:0)	Lysophosphatidylcholine	LPC Ester	53287	GC-FID	100009435	0.90841	-0.138584	3.4123e-05	4.46695
X54144	6444	LPC(18:0)	Lysophosphatidylcholine	LPC Ester	54144	GC-FID	100010292	0.854329	-0.227136	8.33162e-05	4.07927
X54145	6445	LPC(18:1)	Lysophosphatidylcholine	LPC Ester	54145	GC-FID	100010293	0.789168	-0.341596	0.000119015	3.9244
X53815	6458	LPC(22:4)	Lysophosphatidylcholine	LPC Ester	53815	GC-FID	100009963	0.446509	-1.16324	0.000164119	3.78484
X53990	6451	LPC(20:2)	Lysophosphatidylcholine	LPC Ester	53990	GC-FID	100010138	0.602342	-0.731346	0.00016431	3.78434
X53813	6450	LPC(20:1)	Lysophosphatidylcholine	LPC Ester	53813	GC-FID	100009961	0.558257	-0.841	0.000257316	3.58953
X54143	6443	LPC(17:0)	Lysophosphatidylcholine	LPC Ester	54143	GC-FID	100010291	0.710854	-0.492375	0.000694051	3.15861
X54146	6452	LPC(20:3)	Lysophosphatidylcholine	LPC Ester	54146	GC-FID	100010294	0.641431	-0.640635	0.00113491	2.94504
X53645	6460	LPC(22:6)	Lysophosphatidylcholine	LPC Ester	53645	GC-FID	100009793	0.509495	-0.972859	0.00197458	2.70453
X53286	6440	LPC(15:0)	Lysophosphatidylcholine	LPC Ester	53286	GC-FID	100009434	0.740546	-0.433339	0.00653119	2.18501
X54331	6446	LPC(18:2)	Lysophosphatidylcholine	LPC Ester	54331	GC-FID	100010479	0.730244	-0.45355	0.010696	1.97078
X53481	6453	LPC(20:4)	Lysophosphatidylcholine	LPC Ester	53481	GC-FID	100009629	0.704197	-0.505948	0.0117946	1.92832
X54333	6459	LPC(22:5)	Lysophosphatidylcholine	LPC Ester	54333	GC-FID	100010481	0.555297	-0.848668	0.0145233	1.83793
X53285	6438	LPC(14:0)	Lysophosphatidylcholine	LPC Ester	53285	GC-FID	100009433	0.727061	-0.459852	0.014714	1.83227
X54513	6447	LPC(18:3)	Lysophosphatidylcholine	LPC Ester	54513	GC-FID	100010661	0.611802	-0.708863	0.0151775	1.8188
X53479	6442	LPC(16:1)	Lysophosphatidylcholine	LPC Ester	53479	GC-FID	100009627	0.790295	-0.339536	0.0450391	1.34641
X53649	6717	LPE(22:6)	Lysophosphatidylethanolamine	LPE Ester	53649	GC-FID	100009797	0.485122	-1.04358	0.00082588	3.08308
X53288	6702	LPE(18:1)	Lysophosphatidylethanolamine	LPE Ester	53288	GC-FID	100009436	0.682372	-0.55137	0.0022487	2.64807
X53485	6710	LPE(20:4)	Lysophosphatidylethanolamine	LPE Ester	53485	GC-FID	100009633	0.575163	-0.797956	0.00267374	2.57288
X54519	6716	LPE(22:5)	Lysophosphatidylethanolamine	LPE Ester	54519	GC-FID	100010667	0.443968	-1.17147	0.00388619	2.41048
X54334	6709	LPE(20:3)	Lysophosphatidylethanolamine	LPE Ester	54334	GC-FID	100010482	0.547458	-0.869179	0.00393672	2.40487
X53484	6701	LPE(18:0)	Lysophosphatidylethanolamine	LPE Ester	53484	GC-FID	100009632	0.768743	-0.379427	0.00402356	2.39539
X54516	6698	LPE(16:0)	Lysophosphatidylethanolamine	LPE Ester	54516	GC-FID	100010664	0.787465	-0.344713	0.00626384	2.20316
X53817	6703	LPE(18:2)	Lysophosphatidylethanolamine	LPE Ester	53817	GC-FID	100009965	0.630444	-0.665559	0.0202439	1.69371
X54147	6699	LPE(16:1)	Lysophosphatidylethanolamine	LPE Ester	54147	GC-FID	100010295	0.752569	-0.410105	0.042749	1.36907
X62023	10082	MAG(22:4)	MAG	Ester	62023	GC-FID	100020150	0.83612	-0.258218	0.00986708	2.00581
X62025	10084	MAG(22:6)	MAG	Ester	62025	GC-FID	100020152	0.821287	-0.284041	0.0310892	1.50739
X62019	10078	MAG(20:5)	MAG	Ester	62019	GC-FID	100020146	0.859814	-0.217903	0.031654	1.49957
X53831	6307	PC(18:0/22:4)	Phosphatidylcholine	PC Ester	53831	GC-FID	100009979	0.804635	-0.313594	0.0222227	1.6532
X53680	6670	PE(P-18:0/22:4)	Phosphatidylethanolamine	PE Plasmalogen	53680	GC-FID	100009828	0.738224	-0.43787	0.00498043	2.30273
X54206	6651	PE(P-16:0/22:4)	Phosphatidylethanolamine	PE Plasmalogen	54206	GC-FID	100010354	0.788475	-0.342863	0.00709391	2.14911
X53521	6652	PE(P-16:0/22:5)	Phosphatidylethanolamine	PE Plasmalogen	53521	GC-FID	100009669	0.717767	-0.478413	0.0226067	1.64576
X53524	6666	PE(P-18:0/20:4)	Phosphatidylethanolamine	PE Plasmalogen	53524	GC-FID	100009672	0.785664	-0.348016	0.0370426	1.4313
X54022	6690	PE(P-18:1/22:6)	Phosphatidylethanolamine	PE Plasmalogen	54022	GC-FID	100010170	0.717789	-0.478368	0.0415367	1.38157
X54020	6647	PE(P-16:0/20:4)	Phosphatidylethanolamine	PE Plasmalogen	54020	GC-FID	100010168	0.810438	-0.303225	0.0447889	1.34883
X54209	6672	PE(P-18:0/22:6)	Phosphatidylethanolamine	PE Plasmalogen	54209	GC-FID	100010357	0.831727	-0.265819	0.0462248	1.33512
X53681	6671	PE(P-18:0/22:5)	Phosphatidylethanolamine	PE Plasmalogen	53681	GC-FID	100009829	0.540195	-0.888448	0.0491015	1.30891
X54026	7017	PI(18:0/20:4)	Phosphatidylinositol	PI Ester	54026	GC-FID	100010174	0.912355	-0.132333	0.0404203	1.3934
X54664	6200	Total LPC	Phospholipid SUM	Lysophosphatidylcholines	54664	GC-FID	100010827	0.910151	-0.135822	5.26598e-05	4.27852
X54665	6202	Total LPE	Phospholipid SUM	Lysophosphatidylethanolamines	54665	GC-FID	100010828	0.769238	-0.378498	0.000430693	3.36583
X53971	7426	CER(16:0)	Sphingolipids	Ceramide	53971	GC-FID	100010119	0.768079	-0.380674	0.00272529	2.56459
X54320	7427	CER(18:0)	Sphingolipids	Ceramide	54320	GC-FID	100010468	0.788607	-0.342621	0.0151211	1.82042
X53972	7431	CER(20:1)	Sphingolipids	Ceramide	53972	GC-FID	100010120	0.870608	-0.199905	0.0272392	1.56481
X54496	7425	CER(14:0)	Sphingolipids	Ceramide	54496	GC-FID	100010644	0.882469	-0.180383	0.0324466	1.48883
X53798	7437	CER(26:1)	Sphingolipids	Ceramide	53798	GC-FID	100009946	0.820437	-0.285535	0.0365889	1.43665
X54134	7444	DCER(16:0)	Sphingolipids	Dihydroceramide	54134	GC-FID	100010282	0.85053	-0.233565	0.0478511	1.32011
X53988	7467	HCER(26:1)	Sphingolipids	Hexosylceramide	53988	GC-FID	100010136	0.652315	-0.616358	0.000699708	3.15508
X53808	7456	HCER(14:0)	Sphingolipids	Hexosylceramide	53808	GC-FID	100009956	0.877222	-0.188986	0.0290376	1.53704
X53811	7466	HCER(26:0)	Sphingolipids	Hexosylceramide	53811	GC-FID	100009959	0.84657	-0.240299	0.0351675	1.45386
X53863	7488	SM(24:0)	Sphingolipids	Sphingomyelin	53863	GC-FID	100010011	0.955337	-0.0659186	0.0341277	1.46689
X54028	7489	SM(24:1)	Sphingolipids	Sphingomyelin	54028	GC-FID	100010176	0.945169	-0.0813563	0.0369399	1.4325
X53576	9027	TAG55:7-FA20:3	Triacylglycerol	TAG Ester	53576	GC-FID	100009724	0.97237	-0.0404234	0.0142261	1.84691
X53722	8593	TAG52:5-FA20:5	Triacylglycerol	TAG Ester	53722	GC-FID	100009870	0.664108	-0.590509	0.0157047	1.80397
X54414	8464	TAG51:4-FA16:0	Triacylglycerol	TAG Ester	54414	GC-FID	100010562	0.976331	-0.0345584	0.0170685	1.7678
X54032	7954	TAG44:1-FA14:1	Triacylglycerol	TAG Ester	54032	GC-FID	100010180	0.71896	-0.476017	0.0185238	1.73227
X53708	8338	TAG50:3-FA18:0	Triacylglycerol	TAG Ester	53708	GC-FID	100009856	0.745526	-0.42367	0.0207733	1.6825
X53534	7949	TAG44:0-FA18:0	Triacylglycerol	TAG Ester	53534	GC-FID	100009682	0.943818	-0.0834194	0.0291268	1.53571
X53695	7959	TAG44:1-FA18:1	Triacylglycerol	TAG Ester	53695	GC-FID	100009843	0.873136	-0.195722	0.032907	1.48271
X54428	8734	TAG53:6-FA18:2	Triacylglycerol	TAG Ester	54428	GC-FID	100010576	0.967997	-0.0469252	0.0363768	1.43918
X54415	8467	TAG51:4-FA18:1	Triacylglycerol	TAG Ester	54415	GC-FID	100010563	0.968988	-0.0454488	0.040951	1.38774
