## Supplementary material for "Bacille Calmette-Guérin vaccine reprograms human neonatal lipid metabolism *in vitro* and *in vivo*": TableS8

### Sheet: Table S8 GAMMet
Table S8: EPI-vaccination at birth alters the plasma metabolome.
metabolite	PATHWAY.SORTORDER	BIOCHEMICAL	SUPER.PATHWAY	SUB.PATHWAY	COMP.ID	PLATFORM	CHEMICAL.ID	RI	MASS	CAS	PUBCHEM	KEGG	HMDB	FoldChange	log2FC	Nom Pvalue	NegLog10Pval
X52633	2179	palmitoyl-linoleoyl-glycerol (16:0/18:2) [1]*	Lipid	Diacylglycerol	52633	LC/MS Pos Late	100009052	3080	610.541		9543695		HMDB07103	0.950789	-0.0728022	0.0424	1.37263
X52608	1549	linoleoyl ethanolamide	Lipid	Endocannabinoid	52608	LC/MS Neg	100006726	6150	322.275	68171-52-8	5283446		HMDB12252	0.962459	-0.0552028	0.0203465	1.69151
X36602	1992	1-oleoyl-GPI (18:1)*	Lipid	Lysophospholipid	36602	LC/MS Neg	100001777	5599	597.305		NA			0.966319	-0.0494287	0.0459034	1.33815
X52690	1898	1-linoleoyl-GPA (18:2)*	Lipid	Lysophospholipid	52690	LC/MS Neg	100009082	5483	433.236		NA		HMDB07856	0.971432	-0.0418153	0.00154981	2.80972
X57437	2635	ceramide (d16:1/24:1, d18:1/22:1)*	Lipid	Ceramides	57437	LC/MS Pos Late	100015727	3850	620.598		NA			0.97579	-0.0353575	0.037457	1.42647
X46325	1900	1-arachidonoyl-GPA (20:4)	Lipid	Lysophospholipid	46325	LC/MS Neg	100004442	5499	457.236	799268-65-8	NA			0.980406	-0.0285492	0.0377522	1.42306
X52748	2095	1-(1-enyl-stearoyl)-2-linoleoyl-GPE (P-18:0/18:2)*	Lipid	Plasmalogen	52748	LC/MS Pos Late	100009225	2633	728.559		NA		HMDB11376	0.980543	-0.0283478	0.0185347	1.73202
X17747	2277	sphingosine	Lipid	Sphingolipid Metabolism	17747	LC/MS Pos Late	297	1393	300.29	123-78-4	5353955	C00319	HMDB00252	0.981035	-0.0276235	0.00294933	2.53028
X17769	2239	sphinganine	Lipid	Sphingolipid Metabolism	17769	LC/MS Pos Late	313	1413	302.305	3102-56-5	3126	C00836	HMDB00269	0.981275	-0.027271	0.00533394	2.27295
X32415	1160	docosadienoate (22:2n6)	Lipid	Polyunsaturated Fatty Acid (n3 and n6)	32415	LC/MS Neg	100001182	6034	335.296	7370-49-2	5282807	C16533	HMDB61714	0.981558	-0.0268551	0.0261814	1.58201
X1552	1134	erucate (22:1n9)	Lipid	Long Chain Fatty Acid	1552	LC/MS Neg	1087	6355.6	337.311	112-86-7	5281116	C08316	HMDB02068	0.982731	-0.0251322	0.0337417	1.47183
X1117	987	galactitol (dulcitol)	Carbohydrate	Fructose, Mannose and Galactose Metabolism	1117	LC/MS Polar	1003	2309.7	181.072	608-66-2	11850	C01697	HMDB00107	0.983169	-0.0244886	0.0106329	1.97335
X57453	2644	glycosyl ceramide (d18:2/24:1, d18:1/24:2)*	Lipid	Ceramides	57453	LC/MS Pos Late	100015745	3380	808.666		NA			0.983596	-0.0238617	0.0227532	1.64296
X52605	2240	sphinganine-1-phosphate	Lipid	Sphingolipid Metabolism	52605	LC/MS Pos Late	100001876	1431	382.272	19794-97-9	520		HMDB01383	0.984653	-0.0223127	0.0185469	1.73173
X36600	1960	1-linoleoyl-GPE (18:2)*	Lipid	Lysophospholipid	36600	LC/MS Pos Late	100001570	1482	478.293		52925130		HMDB11507	0.985603	-0.0209216	0.0106873	1.97113
X35628	1958	1-oleoyl-GPE (18:1)	Lipid	Lysophospholipid	35628	LC/MS Pos Late	100001569	1554	480.308	89576-29-4	9547071		HMDB11506	0.985987	-0.0203589	0.00574062	2.24104
X52710	1733	1-linoleoyl-2-arachidonoyl-GPC (18:2/20:4n6)*	Lipid	Phosphatidylcholine (PC)	52710	LC/MS Pos Late	100009131	1969	806.569		NA		HMDB08147	0.986526	-0.019571	0.01998	1.69941
X52475	2102	1-(1-enyl-stearoyl)-2-arachidonoyl-GPE (P-18:0/20:4)*	Lipid	Plasmalogen	52475	LC/MS Pos Late	100008999	2511	752.559		9547058		HMDB05779	0.987199	-0.0185866	0.0195453	1.70896
X32586	3420	bilirubin (E,E)*	Cofactors and Vitamins	Hemoglobin and Porphyrin Metabolism	32586	LC/MS Pos Late	100001950	1045	585.271	114-25-0	5315454			0.987539	-0.0180906	0.0232705	1.63319
X46539	1048	N-acetylglucosamine/N-acetylgalactosamine	Carbohydrate	Aminosugar Metabolism	46539	LC/MS Pos Early	100006435	715	222.097		24139		HMDB00215	0.987589	-0.0180176	0.0137227	1.86256
X52436	2259	tricosanoyl sphingomyelin (d18:1/23:0)*	Lipid	Sphingolipid Metabolism	52436	LC/MS Pos Late	100008955	3200	801.684		NA		HMDB12105	0.989197	-0.0156696	0.0366826	1.43554
X52682	2099	1-(1-enyl-palmitoyl)-2-linoleoyl-GPC (P-16:0/18:2)*	Lipid	Plasmalogen	52682	LC/MS Pos Late	100009009	2226	742.575		NA		HMDB11211	0.989292	-0.0155321	0.0213882	1.66983
X34419	1919	1-linoleoyl-GPC (18:2)	Lipid	Lysophospholipid	34419	LC/MS Pos Late	100001395	1465	520.34		11988421	C04100	HMDB10386	0.989596	-0.0150883	0.0168495	1.77341
X57477	2306	sphingomyelin (d18:1/22:2, d18:2/22:1, d16:1/24:2)*	Lipid	Sphingolipid Metabolism	57477	LC/MS Pos Late	100006296	2209	783.637		NA			0.989881	-0.0146725	0.026687	1.5737
X34445	2278	sphingosine 1-phosphate	Lipid	Sphingolipid Metabolism	34445	LC/MS Pos Late	100000626	1375	380.256	26993-30-6	5283560	C06124	HMDB00277	0.990074	-0.0143914	0.0295088	1.53005
X35186	1967	1-arachidonoyl-GPE (20:4n6)*	Lipid	Lysophospholipid	35186	LC/MS Pos Late	100001571	1470	502.293		42607465		HMDB11517	0.991255	-0.0126712	0.0353416	1.45171
X52689	2098	1-(1-enyl-palmitoyl)-2-arachidonoyl-GPC (P-16:0/20:4)*	Lipid	Plasmalogen	52689	LC/MS Pos Late	100009014	2154	766.575		NA		HMDB11220	0.991956	-0.0116525	0.0169709	1.7703
X42463	2262	sphingomyelin (d18:1/14:0, d16:1/16:0)*	Lipid	Sphingolipid Metabolism	42463	LC/MS Pos Late	100004328	1998	675.544		11433862		HMDB12097	0.992485	-0.0108826	0.0409797	1.38743
X1604	3201	urate	Nucleotide	Purine Metabolism, (Hypo)Xanthine/Inosine containing	1604	LC/MS Neg	1134	757.1	167.021	69-93-2;120K5305	1175	C00366	HMDB00289	1.00658	0.00945643	0.0435095	1.36142
X1302	306	methionine	Amino Acid	Methionine, Cysteine, SAM and Taurine Metabolism	1302	LC/MS Pos Early	415	2526	150.058	63-68-3	6137	C00073	HMDB00696	1.0081	0.0116424	0.0317391	1.49841
X15500	1375	carnitine	Lipid	Carnitine Metabolism	15500	LC/MS Pos Early	100000007	1978	162.112	461-05-2	10917	C00318	HMDB00062	1.00934	0.0134156	0.00582065	2.23503
X32412	1304	butyrylcarnitine (C4)	Lipid	Fatty Acid Metabolism (also BCAA Metabolism)	32412	LC/MS Pos Early	100001054	2860	232.154	25576-40-3	439829	C02862	HMDB02013	1.01322	0.0189463	0.038714	1.41213
X44872	431	gamma-glutamylmethionine	Peptide	Gamma-glutamyl Amino Acid	44872	LC/MS Pos Early	100001313	2640	279.101	17663-87-5	7009567		HMDB29155	1.01527	0.0218594	0.0263653	1.57897
X32198	1325	acetylcarnitine (C2)	Lipid	Fatty Acid Metabolism(Acyl Carnitine)	32198	LC/MS Pos Early	100000802	2282	204.123	5080-50-2	1	C02571	HMDB00201	1.01568	0.0224484	0.015988	1.79621
X37455	1598	glycerophosphoethanolamine	Lipid	Phospholipid Metabolism	37455	LC/MS Polar	100001620	3075	214.049	33049-08-0	123874	C01233	HMDB00114	1.01658	0.0237299	0.0198464	1.70232
X31787	1257	3-carboxy-4-methyl-5-propyl-2-furanpropanoate (CMPF)	Lipid	Fatty Acid, Dicarboxylate	31787	LC/MS Neg	100001178	2840	239.092	86879-39-2	123979		HMDB61112	1.01805	0.0258085	0.00135285	2.86875
X45095	281	2-methylbutyrylcarnitine (C5)	Amino Acid	Leucine, Isoleucine and Valine Metabolism	45095	LC/MS Pos Early	100001509	3035	246.17	31023-25-3	6426901		HMDB00378	1.02052	0.0293107	0.0324388	1.48894
X52987	389	N1,N12-diacetylspermine	Amino Acid	Polyamine Metabolism	52987	LC/MS Pos Early	100002132	3105	287.244	61345-83-3	132680	C03413	HMDB02172	1.02077	0.0296563	0.0494684	1.30567
X20675	862	1,5-anhydroglucitol (1,5-AG)	Carbohydrate	Glycolysis, Gluconeogenesis, and Pyruvate Metabolism	20675	LC/MS Neg	100000580	802	163.061	154-58-5	64960	C07326	HMDB02712	1.02161	0.0308489	0.00380931	2.41915
X37059	1080	malonylcarnitine	Lipid	Fatty Acid Synthesis	37059	LC/MS Pos Early	100001526	2086	248.113	853728-01-5	22833583		HMDB02095	1.02263	0.0322903	0.0271248	1.56663
X48182	1345	myristoleoylcarnitine (C14:1)*	Lipid	Fatty Acid Metabolism(Acyl Carnitine)	48182	LC/MS Pos Late	100006051	1316	370.295	889848-55-9	90659872			1.02269	0.032365	0.0367197	1.4351
X34534	1335	laurylcarnitine (C12)	Lipid	Fatty Acid Metabolism(Acyl Carnitine)	34534	LC/MS Pos Late	100001392	1235	344.28	25518-54-1	10427569		HMDB02250	1.02308	0.032923	0.0212951	1.67172
X44664	99	glutarylcarnitine (C5-DC)	Amino Acid	Lysine Metabolism	44664	LC/MS Pos Early	100001593	2393	276.144	102636-82-8	71464488		HMDB13130	1.02462	0.0350955	0.00633066	2.19855
X43488	439	N-acetylcarnosine	Peptide	Dipeptide Derivative	43488	LC/MS Neg	100004046	1235	267.11	56353-15-2	9903482		HMDB12881	1.04258	0.0601557	0.0220991	1.65563
X35159	404	cysteine-glutathione disulfide	Amino Acid	Glutathione Metabolism	35159	LC/MS Pos Early	100001437	2465	427.095	13081-14-6	4247235		HMDB00656	1.08759	0.12114	0.00426556	2.37002
